# Persistent alveolar type 2 dysfunction and lung structural derangement in post-acute COVID-19

**DOI:** 10.1101/2022.11.28.22282811

**Authors:** André F. Rendeiro, Hiranmayi Ravichandran, Junbum Kim, Alain C. Borczuk, Olivier Elemento, Robert E. Schwartz

**Author notes:** Co-first authors (André F. Rendeiro, Hiranmayi Ravichandran). Co-senior authors (Alain C. Borczuk, Olivier Elemento, Robert E. Schwartz).

## Abstract

SARS-CoV-2 infection can manifest as a wide range of respiratory and systemic symptoms well after the acute phase of infection in over 50% of patients. Key questions remain on the long-term effects of infection on tissue pathology in recovered COVID-19 patients. To address these questions we performed multiplexed imaging of post-mortem lung tissue from 12 individuals who died post-acute COVID-19 (PC) and compare them to lung tissue from patients who died during the acute phase of COVID-19, or patients who died with idiopathic pulmonary fibrosis (IPF), and otherwise healthy lung tissue. We find evidence of viral presence in the lung up to 359 days after the acute phase of disease, including in patients with negative nasopharyngeal swab tests. The lung of PC patients are characterized by the accumulation of senescent alveolar type 2 cells, fibrosis with hypervascularization of peribronchial areas and alveolar septa, as the most pronounced pathophysiological features. At the cellular level, lung disease of PC patients, while distinct, shares pathological features with the chronic pulmonary disease of IPF. which may help rationalize interventions for PC patients. Altogether, this study provides an important foundation for the understanding of the long-term effects of SARS-CoV-2 pulmonary infection at the microanatomical, cellular, and molecular level.
