## Supplementary Table 2 for "Persistent alveolar type 2 dysfunction and lung structural derangement in post-acute COVID-19"

### Sheet: Supplementary_Table_2
Epitope	Metal tag	Antibody vendor	Antibody catalog	Antibody clone	Antibody lot	Antibody dilution
Histone H3	In113	Cell Signaling Technology	4499BF	D1H2	17	1:400
aSMA	Pr141	Fluidigm	3141017D	1A4	651904	1:400
iNOS	Nd142	Abcam	ab239990	SP126	GR3288157-2	1:50
cKIT	Nd143	Novus Biologicals	NBP2-71076	OTI2B12	F001	1:50
CD206	Nd144	Cell Signaling Technology	91992BF	E2L9N	2	1:100
uPAR	Nd145	Abcam	ab251557	EPR20191	GR3377419-3	1:50
CD16	Nd146	Abcam	ab215977	EPR16784	GR3377429-4	1:50
CD163	Sm147	Invitrogen	MA1-82342	EDHu-1	UL2904541	1:100
CD14	Nd148	Cell Signaling Technology	56082BF	D7A2T	2	1:50
CD11b	Sm149	Abcam	ab238794	SP331	GR3245427-1	1:50
p16	Nd150	Abcam	ab282285	EPR24167-43	GR3395434-2	1:50
CD31	Eu151	Abcam	ab207090	EPR3094	GR3229164-12	1:50
CD45	Sm152	Cell Signaling Technology	13917BF	D9M8I	8	1:100
SARS-CoV-2 Spike	Eu153	GeneTex	GTX135356	Rabbit Polyclonal	43957	1:50
Citrullinated H3	Sm154	Abcam	ab5103	Rabbit polyclonal	GR3430937-1	1:50
SC5b9	Gd155	Quidel Corporation	A239	Murine monoclonal	153280	1:25
CD4	Gd156	Abcam	ab181724	EPR6855	GR3285644-12	1:50
pSTAT3Tyr705	Gd158	Cell Signaling Technology	9145BF	D3A7	39	1:50
IRF2BP2	Tb159	Novus Biologicals	NBP2-81995	Polyclonal	5601-1001	1:50
IL-6	Gd160	Novus Biologicals	NBP2-71027	OTI3G9	F004	1:25
Periostin	Dy161	Millipore Sigma	MABS1183	5B2.3	NA	1:50
CD8a	Dy162	eBioscience	14-0085-82	C8/144B	2132595	1:100
SCGB1A1(CC16)	Dy163	BioVendor	RD181022220-01	Mouse Polyclonal	NA	1:200
AQP1	Dy164	Abcam	ab178352	EPR11588(B)	GR3330184-1	1:100
pNFkB (p65)	Ho165	BD Pharmingen	pS529	558393	9052785	1:25
IL-1 Beta	Er166	Cell Signaling Technology	12242BF	3A6	2	1:50
CD123	Er167	Novus Biologicals	NBP2-79851	IL3RA/2947R	3563-4PABX210615	1:50
Ki67	Er168	Fluidigm	3168022D	B56	2201558-10	1:50
Collagen type I	Tm169	Fluidigm	3169023D	Polyclonal	2501807	1:400
CD3	Er170	Fluidigm	3170019D	Polyclonal. C-Terminal	2202221-16	1:100
SFTPA	Yb171	Abcam	ab51891	6F10	GR216448-14	1:150
Cleaved caspase 3	Yb172	Fluidigm	3172027D	5A1E	412006	1:50
MPO	Yb173	Cell Signaling Technology	14569BF	E1E7I	2	1:100
KRT8/18	Yb174	Fluidigm	3174022D	C51	372007	1:100
SFTPC	Lu175	Abcam	ab90716	Rabbit polyclonal	GR3392370-1	1:200
CD11c	Yb176	Abcam	ab216655	EP1347Y	GR3340299-2	1:50
DNA1	Ir191	Fluidigm	201192B	DNA intercalator		1:300
DNA2	Ir193	Fluidigm	201192B	DNA intercalator		1:300
Vimentin	Pt195	Cell Signaling Technology	5741BF	D21H3	9	1:100
CD68	Pt196	Invitrogen	14-0688-82	KP1	2342153	1:100
